# Social inequalities in pregnancy metabolic profile: findings from the multi-ethnic Born in Bradford cohort study

**DOI:** 10.1101/2024.02.08.24302335

**Authors:** Ahmed Elhakeem, Gemma L Clayton, Ana G Soares, Kurt Taylor, Léa Maitre, Gillian Santorelli, John Wright, Deborah A Lawlor, Martine Vrijheid

## Abstract

**Background:** Lower socioeconomic position (SEP) is associated with adverse pregnancy and perinatal outcomes and with less favourable metabolic profile in nonpregnant adults. However, socioeconomic differences in pregnancy metabolic profile are unknown. We investigated association between a composite measure of SEP and pregnancy metabolic profile in White European (WE) and South Asian (SA) women.

**Methods:** We included 3,905 WE and 4,404 SA pregnant women from a population-based UK cohort. Latent class analysis was applied to nineteen individual, household, and area-based SEP indicators (collected by questionnaires or linkage to residential address) to derive a composite SEP latent variable. Targeted nuclear magnetic resonance spectroscopy was used to determine 148 metabolic traits from mid-pregnancy serum samples. Associations between SEP and metabolic traits were examined using linear regressions adjusted for gestational age and weighted by latent class probabilities. An interactive application was developed for exploring all association results (https://aelhak.shinyapps.io/SEP_NMR_BiB/).

**Results:** Five SEP sub-groups were identified and labelled ‘Highest SEP’ (48% WE and 52% SA), ‘High-Medium SEP’ (77% and 23%), ‘Medium SEP’ (56% and 44%) ‘Low-Medium SEP’ (21% and 79%), and ‘Lowest SEP’ (52% and 48%). Lower SEP was associated with more adverse levels of 113 metabolic traits, including lower high-density lipoprotein (HDL) and higher triglycerides and very low-density lipoprotein (VLDL) traits. For example, mean standardized difference (95%CI) in *concentration of small VLDL particles* (vs. Highest SEP) was 0.12 standard deviation (SD) units (0.05 to 0.20) for ‘Medium SEP’ and 0.25*SD* (0.18 to 0.32) for ‘Lowest SEP’. There was statistical evidence of ethnic differences in associations of SEP with 31 traits, primarily characterised by stronger associations in WE women e.g., mean difference in *HDL cholesterol* in WE and SA women respectively (vs. Highest-SEP) was - 0.30*SD* (−0.41 to −0.20) and −0.16*SD* (−0.27 to −0.05) for ‘Medium SEP’, and −0.62*SD* (−0.72 to −0.52) and −0.29*SD* (−0.40 to −0.20) for ‘Lowest SEP’.

**Conclusions:** We found widespread socioeconomic differences in metabolic traits in pregnant WE and SA women residing in the UK, and clearer socioeconomic gradient for some traits in WE women. Supporting all pregnant women in the most disadvantaged socioeconomic groups may provide the greatest benefit for perinatal health.
