## Supplementary material for "Social inequalities in pregnancy metabolic profile: findings from the multi-ethnic Born in Bradford cohort study": Data Set 1

Metabolic trait	units	Group
Alanine	mmol/l	Amino acids
Glutamine	mmol/l	Amino acids
Glycine	mmol/l	Amino acids
Histidine	mmol/l	Amino acids
Isoleucine	mmol/l	Amino acids
Leucine	mmol/l	Amino acids
Phenylalanine	mmol/l	Amino acids
Tyrosine	mmol/l	Amino acids
Valine	mmol/l	Amino acids
Apolipoprotein A1	g/l	Apolipoproteins
Apolipoprotein B	g/l	Apolipoproteins
HDL cholesterol	mmol/l	Cholesterol
LDL cholesterol	mmol/l	Cholesterol
Remnant cholesterol (non-HDL, non-LDL -cholesterol)	mmol/l	Cholesterol
Total cholesterol	mmol/l	Cholesterol
Total esterified cholesterol	mmol/l	Cholesterol
Total free cholesterol	mmol/l	Cholesterol
VLDL cholesterol	mmol/l	Cholesterol
Degree of unsaturation	NA	Fatty acids
Docosahexaenoic acid	mmol/l	Fatty acids
Linoleic acid	mmol/l	Fatty acids
Monounsaturated fatty acids	mmol/l	Fatty acids
Omega-3 fatty acids	mmol/l	Fatty acids
Omega-6 fatty acids	mmol/l	Fatty acids
Polyunsaturated fatty acids	mmol/l	Fatty acids
Saturated fatty acids	mmol/l	Fatty acids
Total fatty acids	mmol/l	Fatty acids
Albumin	signal area	Fluid balance
Creatinine	mmol/l	Fluid balance
Citrate	mmol/l	Glycolysis related metabolites
Glucose	mmol/l	Glycolysis related metabolites
Glycerol	mmol/l	Glycolysis related metabolites
Lactate	mmol/l	Glycolysis related metabolites
Pyruvate	mmol/l	Glycolysis related metabolites
Glycoprotein acetyls	mmol/l	Inflammation
3-hydroxybutyrate	mmol/l	Ketone bodies
Acetate	mmol/l	Ketone bodies
Average diameter for HDL particles	nm	Lipoprotein particle sizes
Average diameter for LDL particles	nm	Lipoprotein particle sizes
Average diameter for VLDL particles	nm	Lipoprotein particle sizes
Cholesterol in chylomicrons and extremely large VLDL	mmol/l	Lipoprotein subclasses: cholesterol
Cholesterol in IDL	mmol/l	Lipoprotein subclasses: cholesterol
Cholesterol in large HDL	mmol/l	Lipoprotein subclasses: cholesterol
Cholesterol in large LDL	mmol/l	Lipoprotein subclasses: cholesterol
Cholesterol in large VLDL	mmol/l	Lipoprotein subclasses: cholesterol
Cholesterol in medium HDL	mmol/l	Lipoprotein subclasses: cholesterol
Cholesterol in medium LDL	mmol/l	Lipoprotein subclasses: cholesterol
Cholesterol in medium VLDL	mmol/l	Lipoprotein subclasses: cholesterol
Cholesterol in small HDL	mmol/l	Lipoprotein subclasses: cholesterol
Cholesterol in small LDL	mmol/l	Lipoprotein subclasses: cholesterol
Cholesterol in small VLDL	mmol/l	Lipoprotein subclasses: cholesterol
Cholesterol in very large HDL	mmol/l	Lipoprotein subclasses: cholesterol
Cholesterol in very large VLDL	mmol/l	Lipoprotein subclasses: cholesterol
Cholesterol in very small VLDL	mmol/l	Lipoprotein subclasses: cholesterol
Total cholesterol in HDL2	mmol/l	Lipoprotein subclasses: cholesterol
Total cholesterol in HDL3	mmol/l	Lipoprotein subclasses: cholesterol
Cholesteryl esters in chylomicrons and extremely large VLDL	mmol/l	Lipoprotein subclasses: cholesteryl esters
Cholesteryl esters in IDL	mmol/l	Lipoprotein subclasses: cholesteryl esters
Cholesteryl esters in large HDL	mmol/l	Lipoprotein subclasses: cholesteryl esters
Cholesteryl esters in large LDL	mmol/l	Lipoprotein subclasses: cholesteryl esters
Cholesteryl esters in large VLDL	mmol/l	Lipoprotein subclasses: cholesteryl esters
Cholesteryl esters in medium HDL	mmol/l	Lipoprotein subclasses: cholesteryl esters
Cholesteryl esters in medium LDL	mmol/l	Lipoprotein subclasses: cholesteryl esters
Cholesteryl esters in medium VLDL	mmol/l	Lipoprotein subclasses: cholesteryl esters
Cholesteryl esters in small HDL	mmol/l	Lipoprotein subclasses: cholesteryl esters
Cholesteryl esters in small LDL	mmol/l	Lipoprotein subclasses: cholesteryl esters
Cholesteryl esters in small VLDL	mmol/l	Lipoprotein subclasses: cholesteryl esters
Cholesteryl esters in very large HDL	mmol/l	Lipoprotein subclasses: cholesteryl esters
Cholesteryl esters in very large VLDL	mmol/l	Lipoprotein subclasses: cholesteryl esters
Cholesteryl esters in very small VLDL	mmol/l	Lipoprotein subclasses: cholesteryl esters
Free cholesterol in chylomicrons and extremely large VLDL	mmol/l	Lipoprotein subclasses: free cholesterol
Free cholesterol in IDL	mmol/l	Lipoprotein subclasses: free cholesterol
Free cholesterol in large HDL	mmol/l	Lipoprotein subclasses: free cholesterol
Free cholesterol in large LDL	mmol/l	Lipoprotein subclasses: free cholesterol
Free cholesterol in large VLDL	mmol/l	Lipoprotein subclasses: free cholesterol
Free cholesterol in medium HDL	mmol/l	Lipoprotein subclasses: free cholesterol
Free cholesterol in medium LDL	mmol/l	Lipoprotein subclasses: free cholesterol
Free cholesterol in medium VLDL	mmol/l	Lipoprotein subclasses: free cholesterol
Free cholesterol in small HDL	mmol/l	Lipoprotein subclasses: free cholesterol
Free cholesterol in small LDL	mmol/l	Lipoprotein subclasses: free cholesterol
Free cholesterol in small VLDL	mmol/l	Lipoprotein subclasses: free cholesterol
Free cholesterol in very large HDL	mmol/l	Lipoprotein subclasses: free cholesterol
Free cholesterol in very large VLDL	mmol/l	Lipoprotein subclasses: free cholesterol
Free cholesterol in very small VLDL	mmol/l	Lipoprotein subclasses: free cholesterol
Phospholipids in chylomicrons and extremely large VLDL	mmol/l	Lipoprotein subclasses: phospholipids
Phospholipids in IDL	mmol/l	Lipoprotein subclasses: phospholipids
Phospholipids in large HDL	mmol/l	Lipoprotein subclasses: phospholipids
Phospholipids in large LDL	mmol/l	Lipoprotein subclasses: phospholipids
Phospholipids in large VLDL	mmol/l	Lipoprotein subclasses: phospholipids
Phospholipids in medium HDL	mmol/l	Lipoprotein subclasses: phospholipids
Phospholipids in medium LDL	mmol/l	Lipoprotein subclasses: phospholipids
Phospholipids in medium VLDL	mmol/l	Lipoprotein subclasses: phospholipids
Phospholipids in small HDL	mmol/l	Lipoprotein subclasses: phospholipids
Phospholipids in small LDL	mmol/l	Lipoprotein subclasses: phospholipids
Phospholipids in small VLDL	mmol/l	Lipoprotein subclasses: phospholipids
Phospholipids in very large HDL	mmol/l	Lipoprotein subclasses: phospholipids
Phospholipids in very large VLDL	mmol/l	Lipoprotein subclasses: phospholipids
Phospholipids in very small VLDL	mmol/l	Lipoprotein subclasses: phospholipids
Total lipids in chylomicrons and extremely large VLDL	mmol/l	Lipoprotein subclasses: total lipids
Total lipids in IDL	mmol/l	Lipoprotein subclasses: total lipids
Total lipids in large HDL	mmol/l	Lipoprotein subclasses: total lipids
Total lipids in large LDL	mmol/l	Lipoprotein subclasses: total lipids
Total lipids in large VLDL	mmol/l	Lipoprotein subclasses: total lipids
Total lipids in medium HDL	mmol/l	Lipoprotein subclasses: total lipids
Total lipids in medium LDL	mmol/l	Lipoprotein subclasses: total lipids
Total lipids in medium VLDL	mmol/l	Lipoprotein subclasses: total lipids
Total lipids in small HDL	mmol/l	Lipoprotein subclasses: total lipids
Total lipids in small LDL	mmol/l	Lipoprotein subclasses: total lipids
Total lipids in small VLDL	mmol/l	Lipoprotein subclasses: total lipids
Total lipids in very large HDL	mmol/l	Lipoprotein subclasses: total lipids
Total lipids in very large VLDL	mmol/l	Lipoprotein subclasses: total lipids
Total lipids in very small VLDL	mmol/l	Lipoprotein subclasses: total lipids
Triglycerides in chylomicrons and extremely large VLDL	mmol/l	Lipoprotein subclasses: triglycerides
Triglycerides in IDL	mmol/l	Lipoprotein subclasses: triglycerides
Triglycerides in large HDL	mmol/l	Lipoprotein subclasses: triglycerides
Triglycerides in large LDL	mmol/l	Lipoprotein subclasses: triglycerides
Triglycerides in large VLDL	mmol/l	Lipoprotein subclasses: triglycerides
Triglycerides in medium HDL	mmol/l	Lipoprotein subclasses: triglycerides
Triglycerides in medium LDL	mmol/l	Lipoprotein subclasses: triglycerides
Triglycerides in medium VLDL	mmol/l	Lipoprotein subclasses: triglycerides
Triglycerides in small HDL	mmol/l	Lipoprotein subclasses: triglycerides
Triglycerides in small LDL	mmol/l	Lipoprotein subclasses: triglycerides
Triglycerides in small VLDL	mmol/l	Lipoprotein subclasses: triglycerides
Triglycerides in very large HDL	mmol/l	Lipoprotein subclasses: triglycerides
Triglycerides in very large VLDL	mmol/l	Lipoprotein subclasses: triglycerides
Triglycerides in very small VLDL	mmol/l	Lipoprotein subclasses: triglycerides
Phosphatidylcholines	mmol/l	Other lipids
Phosphoglycerides	mmol/l	Other lipids
Sphingomyelins	mmol/l	Other lipids
Total cholines	mmol/l	Other lipids
Concentration of chylomicrons and extremely large VLDL particles	mol/l	Particle concentration
Concentration of IDL particles	mol/l	Particle concentration
Concentration of large HDL particles	mol/l	Particle concentration
Concentration of large LDL particles	mol/l	Particle concentration
Concentration of large VLDL particles	mol/l	Particle concentration
Concentration of medium HDL particles	mol/l	Particle concentration
Concentration of medium LDL particles	mol/l	Particle concentration
Concentration of medium VLDL particles	mol/l	Particle concentration
Concentration of small HDL particles	mol/l	Particle concentration
Concentration of small LDL particles	mol/l	Particle concentration
Concentration of small VLDL particles	mol/l	Particle concentration
Concentration of very large HDL particles	mol/l	Particle concentration
Concentration of very large VLDL particles	mol/l	Particle concentration
Concentration of very small VLDL particles	mol/l	Particle concentration
Total triglycerides	mmol/l	Triglycerides
Triglycerides in HDL	mmol/l	Triglycerides
Triglycerides in LDL	mmol/l	Triglycerides
Triglycerides in VLDL	mmol/l	Triglycerides
