## Supplementary material for "Social inequalities in pregnancy metabolic profile: findings from the multi-ethnic Born in Bradford cohort study": Data Set 2

out	P_SEP	FDR_P_SEP	P_interaction	FDR_P_interaction
Concentration of chylomicrons and extremely large VLDL particles	1.99629308996574e-7	4.6164277705457736e-7	0.0736146589069753	0.20556546260815742
Total lipids in chylomicrons and extremely large VLDL	2.3961145565503e-7	5.455768528760683e-7	0.0785639307850248	0.21532336585525316
Phospholipids in chylomicrons and extremely large VLDL	4.74185103016252e-7	1.0170926847305116e-6	0.0935751904469705	0.23040701705739305
Cholesterol in chylomicrons and extremely large VLDL	5.38463428182532e-6	1.1068414912640935e-5	0.164397921376637	0.30038138720669477
Cholesteryl esters in chylomicrons and extremely large VLDL	1.12185074507811e-4	2.0248037837995156e-4	0.211114965912641	0.3546768124729168
Free cholesterol in chylomicrons and extremely large VLDL	1.20398828068468e-7	2.8284169133544866e-7	0.100399081070568	0.23190444846503538
Triglycerides in chylomicrons and extremely large VLDL	8.25870329045191e-8	1.9714323983659398e-7	0.0579439709340956	0.17501444282134995
Concentration of very large VLDL particles	2.05541057212233e-10	6.337515930710517e-10	0.041883120228213	0.1475881379470363
Total lipids in very large VLDL	3.44877420282076e-10	1.0008207490538676e-9	0.0458154932491552	0.15769053490406906
Phospholipids in very large VLDL	3.11645923430837e-9	8.386108485047977e-9	0.0643752792586228	0.18841766479713049
Cholesterol in very large VLDL	2.73776211479099e-8	6.9540552312563e-8	0.0961085585844183	0.23040701705739305
Cholesteryl esters in very large VLDL	1.14992917835339e-8	3.0390985427911015e-8	0.0956071389464142	0.23040701705739305
Free cholesterol in very large VLDL	7.64434765137679e-8	1.854694184268467e-7	0.0982730455770484	0.23086366262544705
Triglycerides in very large VLDL	5.1265486141812e-11	1.686064877552928e-10	0.0318293957502427	0.12396712029041893
Concentration of large VLDL particles	3.0515481623666e-12	1.1580234052057867e-11	0.0216951056930373	0.10033986383029751
Total lipids in large VLDL	4.65181940965355e-12	1.67919334787494e-11	0.0239907998067272	0.10759510216350379
Phospholipids in large VLDL	1.6254483757658e-11	5.5945665026357764e-11	0.0338064877241281	0.1282912867479733
Cholesterol in large VLDL	7.88094659414945e-11	2.5356089042046054e-10	0.049027796773237	0.16124697605420169
Cholesteryl esters in large VLDL	2.68540738424551e-11	9.032733928825807e-11	0.0515229072013911	0.16224234608097624
Free cholesterol in large VLDL	2.70187787520555e-10	7.997558510608429e-10	0.0488971337267078	0.16124697605420169
Triglycerides in large VLDL	1.11317544854041e-12	4.576387955110574e-12	0.0158339106451873	0.08369352769599
Concentration of medium VLDL particles	3.66298290891665e-14	1.6941295953739506e-13	0.0151282651409853	0.08292530521725276
Total lipids in medium VLDL	1.02550636372424e-13	4.599240661551137e-13	0.0187445127509555	0.09247292957138048
Phospholipids in medium VLDL	3.01866831297955e-13	1.276465458059924e-12	0.0247824996982558	0.10787676339240759
Cholesterol in medium VLDL	1.08594606499682e-9	3.032453162632629e-9	0.0947898498218733	0.23040701705739305
Cholesteryl esters in medium VLDL	2.64189445778055e-7	5.924248178053354e-7	0.175444420321233	0.3135094822439641
Free cholesterol in medium VLDL	3.24876413627747e-12	1.202042730422664e-11	0.036843933480255	0.13567252697943177
Triglycerides in medium VLDL	6.95385802897123e-16	3.6756106724562214e-15	0.00607154669666004	0.03906908309155156
Concentration of small VLDL particles	2.07150982708075e-13	9.017160423763264e-13	0.0504692098807499	0.16224234608097624
Total lipids in small VLDL	1.19854850959802e-12	4.79419403839208e-12	0.0649277088152274	0.18841766479713049
Phospholipids in small VLDL	1.82685866872116e-12	7.115133762387677e-12	0.0708580775013974	0.20167298981166953
Cholesterol in small VLDL	3.89591312476933e-7	8.479340330380306e-7	0.231076777112778	0.35624336471553275
Cholesteryl esters in small VLDL	4.89532837989638e-5	9.409202600320314e-5	0.298541292758819	0.39004952717525265
Free cholesterol in small VLDL	1.99817400728368e-10	6.292122405914568e-10	0.126645245896661	0.26776423418151185
Triglycerides in small VLDL	1.645401502351e-16	9.74077689391792e-16	0.0132792804942402	0.07861334052590198
Concentration of very small VLDL particles	0.00325695722669587	0.005183114726354718	0.448338735262622	0.502682824385364
Total lipids in very small VLDL	0.00905401727540389	0.013399945567597757	0.438464568979209	0.4953645512131522
Phospholipids in very small VLDL	0.0718278599968682	0.08177325599643458	0.401723982520543	0.46089263110884005
Cholesterol in very small VLDL	0.0980294361172032	0.10746930774330425	0.356471079261815	0.4324403256618739
Cholesteryl esters in very small VLDL	0.137479561503259	0.14533553644630237	0.334801790211873	0.4163921424483799
Free cholesterol in very small VLDL	0.0445506671888937	0.05494582286630224	0.408028587217683	0.46452485314013137
Triglycerides in very small VLDL	8.49485276881635e-10	2.41776578804773e-9	0.311035223144863	0.3993576923345745
Concentration of IDL particles	0.0638250438463601	0.07556885191409037	0.262157608025919	0.3819628075341367
Total lipids in IDL	0.0512506442067258	0.06217291264422474	0.242618964726127	0.3664041508108857
Phospholipids in IDL	0.0136821583964969	0.019103390968693783	0.164180331788914	0.30038138720669477
Cholesterol in IDL	0.0210258096575816	0.028548805773597037	0.158535155449197	0.30038138720669477
Cholesteryl esters in IDL	0.0429796141222555	0.054367375129006953	0.181451863206008	0.31970090183915695
Free cholesterol in IDL	0.00133748589331163	0.002275263358737026	0.0928259288044151	0.23040701705739305
Triglycerides in IDL	0.00247127377389352	0.004063872428180455	0.600031233567006	0.6388821767476036
Concentration of large LDL particles	0.044140340084153	0.0548972296844928	0.230742940335024	0.35624336471553275
Total lipids in large LDL	0.042583926193035	0.05433121617732052	0.224129269571062	0.3546768124729168
Phospholipids in large LDL	0.0302214329828836	0.03993546501309619	0.225267705219285	0.3546768124729168
Cholesterol in large LDL	0.0535160191137992	0.06439325877107546	0.224879921952603	0.3546768124729168
Cholesteryl esters in large LDL	0.0825267902165802	0.09183432294777345	0.248952240802787	0.3721710266546715
Free cholesterol in large LDL	0.00563382856191965	0.00877691186488535	0.136956097836568	0.28152086777516755
Triglycerides in large LDL	0.0108941428780611	0.015653719863621775	0.380705603632984	0.4437144586567417
Concentration of medium LDL particles	0.0771117080329879	0.08711857090749779	0.289279762624626	0.39004952717525265
Total lipids in medium LDL	0.0799114640049138	0.08959770206611546	0.285660462588652	0.39004952717525265
Phospholipids in medium LDL	0.0492167803849394	0.060199037165049846	0.299936007924357	0.39004952717525265
Cholesterol in medium LDL	0.114273089938344	0.1216720669847116	0.28614102742976	0.39004952717525265
Cholesteryl esters in medium LDL	0.150759352100229	0.15712946556925275	0.299817355269937	0.39004952717525265
Free cholesterol in medium LDL	0.0242810974050731	0.03266911287228017	0.233841355852179	0.3567888728466236
Triglycerides in medium LDL	0.00686597775329712	0.010264289974625997	0.368592988096756	0.43993356643806364
Concentration of small LDL particles	0.0401014243671458	0.05160878962032677	0.273938677129312	0.3873372639330942
Total lipids in small LDL	0.0386643255993219	0.05019579112894422	0.26888335662896	0.3863566677775348
Phospholipids in small LDL	0.0047121517507286	0.00741913254370035	0.263244637624878	0.3819628075341367
Cholesterol in small LDL	0.0656632423058724	0.0771282528672152	0.274800085898479	0.3873372639330942
Cholesteryl esters in small LDL	0.104707069787173	0.11311420677738397	0.29570551405891	0.39004952717525265
Free cholesterol in small LDL	0.00590640713988854	0.009011837697974267	0.206217608545718	0.3508069662616812
Triglycerides in small LDL	0.00234706878546134	0.003902990789306498	0.552593310485761	0.5969621164371725
Concentration of very large HDL particles	1.79740426744898e-34	2.4183257416586277e-33	1.03049553642161e-7	2.347409009289234e-6
Total lipids in very large HDL	2.04783743808234e-34	2.525666173634886e-33	1.11026101790707e-7	2.347409009289234e-6
Phospholipids in very large HDL	1.83197950175818e-39	3.01258851400234e-38	3.00984792948455e-8	8.909149871274267e-7
Cholesterol in very large HDL	4.53424538128383e-29	3.947460684882393e-28	6.98293872257683e-7	6.889832872942473e-6
Cholesteryl esters in very large HDL	6.12072708751095e-27	5.032597827509003e-26	1.30224409966649e-6	1.2045757921915032e-5
Free cholesterol in very large HDL	8.57361427520761e-34	9.760730097928665e-33	2.12492412407967e-7	2.419144387413778e-6
Triglycerides in very large HDL	3.88081136601097e-4	6.837620025828852e-4	0.0187083661078982	0.09247292957138048
Concentration of large HDL particles	1.52036413624277e-43	6.85609003936172e-42	1.96416179819339e-7	2.419144387413778e-6
Total lipids in large HDL	1.35611992009929e-43	6.85609003936172e-42	2.01946171203637e-7	2.419144387413778e-6
Phospholipids in large HDL	1.8529973079356e-43	6.85609003936172e-42	5.8730329428491e-7	6.208634825297619e-6
Cholesterol in large HDL	3.60886133299068e-43	1.0682229545652412e-41	1.73384308416272e-7	2.419144387413778e-6
Cholesteryl esters in large HDL	4.84827062295453e-43	1.1959067536621175e-41	1.75080966152444e-7	2.419144387413778e-6
Free cholesterol in large HDL	1.6117003742279e-43	6.85609003936172e-42	1.71912715409377e-7	2.419144387413778e-6
Triglycerides in large HDL	7.61931224308434e-20	5.36980100941182e-19	6.46369893046091e-6	5.627220245342439e-5
Concentration of medium HDL particles	1.57326997977181e-15	8.029101965731997e-15	0.175819506934115	0.3135094822439641
Total lipids in medium HDL	5.07861063804459e-16	2.8909014401176896e-15	0.163558020270861	0.30038138720669477
Phospholipids in medium HDL	7.1672703924997e-18	4.419816742041482e-17	0.104403824567874	0.23411766721280836
Cholesterol in medium HDL	5.32543699663847e-16	2.9191284277870137e-15	0.183774262188024	0.31998342122150064
Cholesteryl esters in medium HDL	3.93687217181695e-15	1.9421902714296954e-14	0.220825213173324	0.3546768124729168
Free cholesterol in medium HDL	7.99008734318051e-19	5.375149667230525e-18	0.0867263547177369	0.23040701705739305
Triglycerides in medium HDL	1.33956419213884e-5	2.67912838427768e-5	0.362917366705488	0.4366810591253027
Concentration of small HDL particles	0.102005901230738	0.11100642192756781	0.313010083181153	0.3993576923345745
Total lipids in small HDL	0.0691064991966526	0.08053355811893373	0.352985403771546	0.43175074180321327
Phospholipids in small HDL	0.207835660992174	0.2151026421457465	0.319407798891927	0.4027402900118165
Cholesterol in small HDL	0.00325026851113524	0.005183114726354718	0.742296629937978	0.7629159807695883
Cholesteryl esters in small HDL	0.0119652150290616	0.016865255469534445	0.809107089957629	0.820190748724172
Free cholesterol in small HDL	0.0114121381440646	0.01624035043578424	0.545527198889754	0.5936619517329675
Triglycerides in small HDL	8.79694221616012e-12	3.099874876170709e-11	0.147495208842823	0.29250562646465716
Average diameter for VLDL particles	3.86564514260256e-21	3.011134111079889e-20	8.51713467555652e-5	6.302679659911824e-4
Average diameter for LDL particles	0.813955197467962	0.813955197467962	0.0947620207102282	0.23040701705739305
Average diameter for HDL particles	2.69820816067037e-33	2.852391484137248e-32	3.43721691063473e-9	1.27177025693485e-7
Total cholesterol	7.14960110365885e-5	1.33941894093862e-4	0.124387617836587	0.26680242666398374
VLDL cholesterol	5.63621206350987e-7	1.1916562648563725e-6	0.224193688846594	0.3546768124729168
Remnant cholesterol (non-HDL, non-LDL -cholesterol)	0.0105140968326709	0.01525574834544405	0.341872512481041	0.42164276539328394
LDL cholesterol	0.111112097257451	0.11916369850799094	0.321103744739151	0.4027402900118165
HDL cholesterol	6.65768890300887e-40	1.231672447056641e-38	1.63436643555811e-5	1.2730854340136857e-4
Total cholesterol in HDL2	1.01601629924601e-40	2.1481487469772783e-39	1.44956599263807e-5	1.1918653717246353e-4
Total cholesterol in HDL3	1.24425195596432e-18	8.006490847074754e-18	0.00645635136158265	0.039814166729759674
Total esterified cholesterol	5.60291981388256e-5	1.0631181185315627e-4	0.153246971928386	0.298428313755278
Total free cholesterol	0.00108250227198386	0.0018629108866698987	0.148229202600333	0.29250562646465716
Total triglycerides	2.4423788062628e-10	7.376980884222334e-10	0.101849926690725	0.23190444846503538
Triglycerides in VLDL	2.5320525177515e-14	1.2088508794426518e-13	0.0142492622774353	0.0811111852715548
Triglycerides in LDL	0.016237658799709	0.022459565442588147	0.504646478436888	0.5532420652493292
Triglycerides in HDL	0.0187600827478818	0.02570826154339358	0.621268560972628	0.6567696215996353
Phosphoglycerides	1.94391875021238e-6	4.05211232438637e-6	0.161882755702477	0.30038138720669477
Phosphatidylcholines	1.071808333112e-4	1.9828454162572e-4	0.203919149645677	0.3508069662616812
Sphingomyelins	2.77222472056839e-8	6.9540552312563e-8	0.0375849567983561	0.13567252697943177
Total cholines	3.21678868935669e-7	7.10574217947448e-7	0.096521858497016	0.23040701705739305
Apolipoprotein A1	6.05454752614508e-31	5.973820225796479e-30	2.7058914292548e-4	0.0018203269614986838
Apolipoprotein B	0.00291341296843265	0.00473829801459376	0.257760832269666	0.38148603175910567
Total fatty acids	0.0708047402466786	0.08123334539929018	0.724001807782021	0.7493165563058679
Degree of unsaturation	3.00596900175837e-20	2.224417061301194e-19	3.24985988498381e-9	1.27177025693485e-7
Docosahexaenoic acid	1.16491441813747e-30	1.0775458367771597e-29	5.91181615361029e-12	4.3747439536716146e-10
Linoleic acid	0.139729738348724	0.14666667571355424	0.121708599221669	0.2648951865412796
Omega-3 fatty acids	1.64099312137117e-36	2.4286698196293313e-35	1.85065046154744e-13	2.738962683090211e-11
Omega-6 fatty acids	0.0287297817933832	0.03830637572451093	0.139459655840523	0.28274012416982747
Polyunsaturated fatty acids	4.2483562496077e-4	7.397137940493407e-4	0.0263684607787806	0.11150091986455796
Monounsaturated fatty acids	1.86743213146753e-5	3.636578361278875e-5	0.0307196609205662	0.1228786436822648
Saturated fatty acids	0.00976785681368139	0.014313295132919264	0.380493823743079	0.4437144586567417
Glucose	0.00586997468794088	0.009011837697974267	0.0571337687990564	0.17501444282134995
Lactate	0.448958005467092	0.45824679178710087	0.722476355046405	0.7493165563058679
Pyruvate	7.19850017424565e-8	1.7756300429805935e-7	2.25624941504533e-4	0.0015901186353652803
Citrate	0.0948488136843729	0.10475839123348649	0.0198652281460862	0.09484044405228251
Glycerol	6.8296138766036e-6	1.3846340462155245e-5	0.136151910930914	0.28152086777516755
Alanine	0.070102167604617	0.08105563129283841	0.455737194850535	0.5066368153271558
Glutamine	2.0993465559911e-9	5.7537646349385705e-9	0.300443554716073	0.39004952717525265
Glycine	0.73526925419005	0.7402710858512067	0.0290519352613878	0.11943573385237206
Histidine	0.531302819828136	0.5385809406476996	0.294875489259742	0.39004952717525265
Isoleucine	1.12094065404933e-4	2.0248037837995156e-4	0.571986706655292	0.6134350187317625
Leucine	0.0435950678632072	0.05467855969283615	0.939814254275536	0.939814254275536
Valine	0.00209274725238977	0.0035196203790191587	0.458711711174587	0.5066368153271558
Phenylalanine	0.00610062657867362	0.009213191159629548	0.3969409359507	0.4589629571929969
Tyrosine	1.3919662696557e-5	2.746813438787248e-5	0.758989461868686	0.7746926921142451
Acetate	2.07071880470708e-4	3.6923660614053956e-4	0.12128373505276	0.2648951865412796
3-hydroxybutyrate	0.0343182223202255	0.044947760207021015	0.38075497465815	0.4437144586567417
Creatinine	0.0605495559624825	0.07226882485844686	0.902644252736811	0.9087846898302587
Albumin	0.320092557678598	0.3289840176141146	0.218046635589456	0.3546768124729168
Glycoprotein acetyls	1.82236687735026e-8	4.731759611365588e-8	0.633031420313745	0.6644585121023706
